# Integrated genomic analysis and CRISPRi implicates *EGFR* in Alzheimer’s disease risk

**DOI:** 10.1101/2025.06.25.25328705

**Authors:** Yuk Yee Leung, Pavel P. Kuksa, Luke Carter, Jeffrey Cifello, Emily Greenfest-Allen, Otto Valladares, Louisa Boateng, Shannon Laub, Natalia Tulina, Sofia Moura, Aura Ramirez, Katrina Celis, Fulai Jin, Ru Feng, Gao Wang, Phil De Jager, Jeffery M Vance, Liyong Wang, Struan F.A. Grant, Gerard D Schellenberg, Alessandra Chesi, Li-San Wang

## Abstract

Genome-wide association studies (GWAS) have identified numerous loci linked to late-onset Alzheimer’s disease (LOAD), but the pan-brain regional effects of these loci remain largely uncharacterized. To address this, we systematically analyzed all LOAD-associated regions reported by Bellenguez et al. using the FILER functional genomics catalog across 174 datasets, including enhancers, transcription factors, and quantitative trait loci. We identified 42 candidate causal variant-effector gene pairs and assessed their impact using enhancer-promoter interaction data, variant annotations, and brain cell-type-specific gene expression. Notably, the LOAD risk allele of rs74504435 at the *SEC61G* locus was computationally predicted to increase *EGFR* expression in LOAD related cell types: microglia, astrocytes, and neurons. Functional validation using promoter-focused Capture C, ATAC-seq, and CRISPR interference in the HMC3 human microglia cell line confirmed this regulatory relationship. Our findings reveal a microglial enhancer regulating *EGFR* in LOAD, suggesting *EGFR* inhibitors as a potential therapeutic avenue for the disease.
