## Supplementary figures and tables for "Integrated genomic analysis and CRISPRi implicates *EGFR* in Alzheimer’s disease risk"

### Sheet: Sheet2
ld_rsID	rsID	md_cell.type	Coloc Gene (GTEx)	coloc_SNP.H4.abf	coloc_PP.H4.abf	Number of SNPs per coloc locus
chr1:161186243:C:A	rs11585858	Spinal cord cervical c-1	NDUFS2	0.760008	0.96004	3
chr1:161186243:C:A	rs11585858	Hippocampus	NDUFS2	0.593557	0.955121	6
chr1:161186243:C:A	rs11585858	Putamen basal ganglia	FCER1G	0.722292	0.828169	3
chr1:161189357:C:T	rs4233366	Putamen basal ganglia	NDUFS2	0.571901	0.899266	22
chr16:31122128:C:T	rs1060506	Cortex	KAT8	0.898523	0.980706	33
chr16:31143037:G:A	rs78924645	Cerebellum	PRSS36	1	0.998349	40
chr16:31143037:G:A	rs78924645	Nucleus accumbens basal ganglia	PRSS36	0.999432	0.998345	42
chr16:31143037:G:A	rs78924645	Cerebellar hemisphere	PRSS36	0.788759	0.996533	40
chr16:31143037:G:A	rs78924645	Hypothalamus	PRSS36	0.872041	0.99705	28
chr16:31143037:G:A	rs78924645	Hippocampus	PRSS36	0.642237	0.995622	39
chr16:31143037:G:A	rs78924645	Cerebellar hemisphere	RP11-196G11.5	0.584662	0.993201	22
chr16:31143037:G:A	rs78924645	Anterior cingulate cortex BA24	PRSS36	0.692373	0.994085	20
chr16:31143037:G:A	rs78924645	Putamen basal ganglia	RP11-196G11.5	0.883751	0.986381	18
chr16:31143037:G:A	rs78924645	Cortex	STX4	0.847322	0.944511	17
chr16:31143037:G:A	rs78924645	Caudate basal ganglia	STX4	0.779088	0.799535	8
chr16:81739604:A:G	rs12444183	Frontal cortex BA9	RP11-960L18.1	0.811946	0.70419	6
chr17:63492371:G:A	rs4351	Putamen basal ganglia	FTSJ3	0.527299	0.878061	25
chr17:63492371:G:A	rs4351	Cerebellum	ACE	0.915086	0.800956	22
chr17:63492371:G:A	rs4351	Cortex	FTSJ3	0.859128	0.757734	21
chr17:63492371:G:A	rs4351	Cortex	CYB561	0.945141	0.812563	9
chr17:63492371:G:A	rs4351	Anterior cingulate cortex BA24	ACE	0.827173	0.761363	21
chr17:63492371:G:A	rs4351	Caudate basal ganglia	CYB561	0.893915	0.720876	10
chr21:26161943:T:C	rs4817090	Caudate basal ganglia	APP-DT	0.999877	0.994187	47
chr21:26161943:T:C	rs4817090	Caudate basal ganglia	APP-DT	0.999422	0.979068	47
chr21:26161943:T:C	rs4817090	Caudate basal ganglia	APP-DT	0.999535	0.985167	47
chr21:26161943:T:C	rs4817090	Hypothalamus	APP-DT	0.999717	0.993096	60
chr21:26161943:T:C	rs4817090	Hypothalamus	APP-DT	0.998873	0.977389	60
chr21:26161943:T:C	rs4817090	Hypothalamus	APP-DT	0.999186	0.983824	60
chr21:26161943:T:C	rs4817090	Cerebellar hemisphere	AP001596.6	0.922999	0.976963	47
chr21:26161943:T:C	rs4817090	Cerebellar hemisphere	AP001596.6	0.514589	0.949784	47
chr21:26161943:T:C	rs4817090	Cerebellar hemisphere	AP001596.6	0.526158	0.964224	47
chr21:26161943:T:C	rs4817090	Frontal cortex BA9	APP-DT	0.992789	0.980181	119
chr21:26161943:T:C	rs4817090	Frontal cortex BA9	APP-DT	0.999848	0.995	119
chr21:26161943:T:C	rs4817090	Frontal cortex BA9	APP-DT	0.993322	0.984239	119
chr21:26161943:T:C	rs4817090	Cortex	APP-DT	0.959917	0.917678	90
chr21:26161943:T:C	rs4817090	Cortex	APP-DT	0.993615	0.964567	90
chr21:26161943:T:C	rs4817090	Cortex	APP-DT	0.960375	0.920213	90
chr21:26161943:T:C	rs4817090	Cerebellar hemisphere	APP-DT	0.999167	0.989674	45
chr21:26161943:T:C	rs4817090	Cerebellar hemisphere	APP-DT	0.99434	0.971178	45
chr21:26161943:T:C	rs4817090	Cerebellar hemisphere	APP-DT	0.994518	0.974218	45
chr21:26161943:T:C	rs4817090	Nucleus accumbens basal ganglia	APP-DT	1	0.990968	6
chr21:26161943:T:C	rs4817090	Nucleus accumbens basal ganglia	APP-DT	0.994653	0.972582	6
chr21:26161943:T:C	rs4817090	Nucleus accumbens basal ganglia	APP-DT	0.993765	0.968833	6
chr21:26161943:T:C	rs4817090	Putamen basal ganglia	APP-DT	0.999994	0.986688	22
chr21:26161943:T:C	rs4817090	Putamen basal ganglia	APP-DT	0.997802	0.977847	22
chr21:26161943:T:C	rs4817090	Putamen basal ganglia	APP-DT	0.999993	0.986093	22
chr21:26161943:T:C	rs4817090	Cerebellar hemisphere	CYYR1-AS1	0.948755	0.859698	46
chr21:26161943:T:C	rs4817090	Cerebellar hemisphere	CYYR1-AS1	0.788549	0.703468	46
chr21:26161943:T:C	rs4817090	Cerebellar hemisphere	CYYR1-AS1	0.843337	0.755596	46
chr21:26161943:T:C	rs4817090	Amygdala	APP-DT	0.999999	0.965323	11
chr21:26161943:T:C	rs4817090	Amygdala	APP-DT	0.999997	0.964934	11
chr21:26161943:T:C	rs4817090	Amygdala	APP-DT	0.999999	0.965003	11
chr21:26161943:T:C	rs4817090	Cerebellum	APP-DT	0.999999	0.952405	13
chr21:26161943:T:C	rs4817090	Cerebellum	APP-DT	0.999999	0.952487	13
chr21:26161943:T:C	rs4817090	Cerebellum	APP-DT	1	0.958907	13
chr21:26161943:T:C	rs4817090	Hippocampus	APP-DT	0.999984	0.926923	27
chr21:26161943:T:C	rs4817090	Hippocampus	APP-DT	0.999938	0.924887	27
chr21:26161943:T:C	rs4817090	Hippocampus	APP-DT	0.999978	0.925427	27
chr21:26161943:T:C	rs4817090	Cerebellum	CYYR1-AS1	0.999999	0.882421	5
chr21:26161943:T:C	rs4817090	Spinal cord cervical c-1	APP-DT	0.999972	0.773848	29
chr21:26161943:T:C	rs4817090	Spinal cord cervical c-1	APP-DT	0.999976	0.774315	29
chr21:26161943:T:C	rs4817090	Anterior cingulate cortex BA24	APP-DT	1	0.703372	5
chr7:100242838:A:G	rs866500	Amygdala	PVRIG	0.803962	0.865902	111
chr7:100242838:A:G	rs866500	Amygdala	PVRIG	0.803842	0.879477	111
chr7:100242838:A:G	rs866500	Hypothalamus	STAG3	0.884844	0.993907	110
chr7:100242838:A:G	rs866500	Hypothalamus	STAG3	0.882494	0.992637	110
chr7:100242838:A:G	rs866500	Frontal cortex BA9	STAG3	0.749565	0.862115	106
chr7:100242838:A:G	rs866500	Frontal cortex BA9	STAG3	0.746059	0.873957	106
chr7:100242838:A:G	rs866500	Nucleus accumbens basal ganglia	AP4M1	0.573337	0.749666	104
chr7:100242838:A:G	rs866500	Cerebellar hemisphere	GPC2	0.59551	0.757429	94
chr7:100242838:A:G	rs866500	Cerebellar hemisphere	GPC2	0.595583	0.779225	94
chr7:100242838:A:G	rs866500	Substantia nigra	CASTOR3	0.643153	0.864348	97
chr7:100242838:A:G	rs866500	Substantia nigra	CASTOR3	0.64698	0.867087	97
chr7:100242838:A:G	rs866500	Frontal cortex BA9	AP4M1	0.719531	0.930986	108
chr7:100242838:A:G	rs866500	Frontal cortex BA9	AP4M1	0.739917	0.942843	108
chr7:100242838:A:G	rs866500	Anterior cingulate cortex BA24	PVRIG	0.551477	0.925051	82
chr7:100242838:A:G	rs866500	Anterior cingulate cortex BA24	PVRIG	0.552062	0.932321	82
chr7:100242838:A:G	rs866500	Caudate basal ganglia	AP4M1	0.616783	0.73978	90
chr7:100242838:A:G	rs866500	Caudate basal ganglia	AP4M1	0.551716	0.728662	90
chr7:100242838:A:G	rs866500	Anterior cingulate cortex BA24	CNPY4	0.773766	0.890899	92
chr7:100242838:A:G	rs866500	Anterior cingulate cortex BA24	CNPY4	0.762967	0.891793	92
chr7:100242838:A:G	rs866500	Frontal cortex BA9	GIGYF1	0.965119	0.91635	74
chr7:100242838:A:G	rs866500	Frontal cortex BA9	GIGYF1	0.963507	0.913537	74
chr7:100242838:A:G	rs866500	Amygdala	LAMTOR4	0.896014	0.89462	89
chr7:100242838:A:G	rs866500	Cerebellum	LRCH4	0.636897	0.88876	75
chr7:100242838:A:G	rs866500	Cerebellum	LRCH4	0.638896	0.899595	75
chr7:100242838:A:G	rs866500	Putamen basal ganglia	GIGYF1	0.926193	0.882213	74
chr7:100242838:A:G	rs866500	Putamen basal ganglia	GIGYF1	0.929497	0.894073	74
chr7:100242838:A:G	rs866500	Nucleus accumbens basal ganglia	RP4-604G5.1	0.816198	0.736213	70
chr7:100242838:A:G	rs866500	Nucleus accumbens basal ganglia	RP4-604G5.1	0.821959	0.753717	70
chr7:100242838:A:G	rs866500	Cerebellum	TRIP6	0.613976	0.729183	75
chr7:100242838:A:G	rs866500	Cerebellum	TRIP6	0.617123	0.750599	75
chr7:100242838:A:G	rs866500	Putamen basal ganglia	CNPY4	0.884239	0.767885	74
chr7:100242838:A:G	rs866500	Putamen basal ganglia	CNPY4	0.84085	0.768598	74
chr7:100242838:A:G	rs866500	Cortex	AP4M1	0.683712	0.75396	72
chr7:100242838:A:G	rs866500	Cortex	AP4M1	0.677952	0.75005	72
chr7:100242838:A:G	rs866500	Spinal cord cervical c-1	LRCH4	0.945008	0.749961	37
chr7:100242838:A:G	rs866500	Spinal cord cervical c-1	LRCH4	0.945008	0.749914	37
chr7:100242838:A:G	rs866500	Cerebellar hemisphere	CNPY4	0.828631	0.764318	82
chr7:100242838:A:G	rs866500	Cerebellar hemisphere	CNPY4	0.828137	0.763493	82
chr7:100242838:A:G	rs866500	Putamen basal ganglia	AP4M1	0.735707	0.733746	84
chr7:100242838:A:G	rs866500	Putamen basal ganglia	AP4M1	0.73449	0.731876	84
chr7:100373690:T:C	rs2405442	Nucleus accumbens basal ganglia	STAG3	0.501859	0.995773	107
chr7:100373690:T:C	rs2405442	Putamen basal ganglia	STAG3	0.503554	0.997947	107
chr7:100373690:T:C	rs2405442	Cortex	STAG3	0.680666	0.912545	103
chr7:100373690:T:C	rs2405442	Nucleus accumbens basal ganglia	PVRIG	0.5074	0.996529	52
chr7:100373690:T:C	rs2405442	Hippocampus	STAG3	0.528635	0.997075	100
chr7:100373690:T:C	rs2405442	Cortex	PVRIG	0.710076	0.993134	113
chr7:100373690:T:C	rs2405442	Hypothalamus	STAG3	0.507267	0.995877	64
chr7:100373690:T:C	rs2405442	Cerebellar hemisphere	GPC2	0.529869	0.96428	18
chr7:100373690:T:C	rs2405442	Nucleus accumbens basal ganglia	AP4M1	0.527119	0.996245	101
chr7:100373690:T:C	rs2405442	Hypothalamus	PVRIG	0.518204	0.993787	28
chr7:100373690:T:C	rs2405442	Frontal cortex BA9	PVRIG	0.542853	0.988226	42
chr7:100373690:T:C	rs2405442	Frontal cortex BA9	STAG3	0.603663	0.99404	17
chr7:100373690:T:C	rs2405442	Substantia nigra	STAG3	0.525756	0.99395	81
chr7:100373690:T:C	rs2405442	Cerebellar hemisphere	PVRIG	0.522412	0.994221	49
chr7:100373690:T:C	rs2405442	Cerebellar hemisphere	STAG3	0.510242	0.989711	49
chr7:100373690:T:C	rs2405442	Caudate basal ganglia	CNPY4	0.605619	0.980824	21
chr7:100373690:T:C	rs2405442	Cerebellum	LRCH4	0.596452	0.927717	20
chr7:100373690:T:C	rs2405442	Substantia nigra	PVRIG	0.509599	0.826825	13
chr7:100373690:T:C	rs2405442	Putamen basal ganglia	SAP25	0.671128	0.716837	16
chr7:100374211:A:G	rs1859788	Caudate basal ganglia	PVRIG	0.845332	0.99828	18
chr7:100374211:A:G	rs1859788	Putamen basal ganglia	PVRIG	0.541707	0.996981	97
chr7:100374211:A:G	rs1859788	Caudate basal ganglia	STAG3	0.693251	0.99732	114
chr7:100374211:A:G	rs1859788	Cerebellum	GNB2	0.549353	0.989014	15
chr7:100374211:A:G	rs1859788	Frontal cortex BA9	AP4M1	0.557051	0.985629	17
chr7:100374211:A:G	rs1859788	Frontal cortex BA9	AZGP1	0.528392	0.910319	89
chr7:100561944:A:G	rs2734897	Cerebellum	AGFG2	0.793664	0.998791	34
chr7:100561944:A:G	rs2734897	Cerebellum	AGFG2	0.814935	0.999216	34
chr7:100561944:A:G	rs2734897	Cerebellum	STAG3	0.956328	0.999201	9
chr7:100561944:A:G	rs2734897	Cerebellum	STAG3	0.962017	0.999406	9
chr7:100561944:A:G	rs2734897	Putamen basal ganglia	PVRIG	0.79743	0.998518	14
chr7:100561944:A:G	rs2734897	Putamen basal ganglia	PVRIG	0.83619	0.99915	14
chr7:100561944:A:G	rs2734897	Hypothalamus	PVRIG	0.770944	0.998388	11
chr7:100561944:A:G	rs2734897	Hypothalamus	PVRIG	0.808688	0.999028	11
chr7:100561944:A:G	rs2734897	Caudate basal ganglia	PVRIG	0.914665	0.999073	11
chr7:100561944:A:G	rs2734897	Caudate basal ganglia	PVRIG	0.876109	0.998479	11
chr7:100561944:A:G	rs2734897	Nucleus accumbens basal ganglia	STAG3	0.79956	0.998452	10
chr7:100561944:A:G	rs2734897	Nucleus accumbens basal ganglia	STAG3	0.82623	0.998947	10
chr7:100561944:A:G	rs2734897	Putamen basal ganglia	GIGYF1	0.705393	0.997587	43
chr7:100561944:A:G	rs2734897	Putamen basal ganglia	GIGYF1	0.777836	0.998681	43
chr7:100561944:A:G	rs2734897	Cerebellar hemisphere	STAG3	0.887278	0.998343	20
chr7:100561944:A:G	rs2734897	Cerebellar hemisphere	STAG3	0.823143	0.997447	20
chr7:100561944:A:G	rs2734897	Cerebellar hemisphere	GPC2	0.843532	0.995321	8
chr7:100561944:A:G	rs2734897	Cerebellar hemisphere	GPC2	0.801107	0.99452	8
chr7:100561944:A:G	rs2734897	Nucleus accumbens basal ganglia	GIGYF1	0.540577	0.997898	5
chr7:100561944:A:G	rs2734897	Putamen basal ganglia	STAG3	0.83483	0.995189	22
chr7:100561944:A:G	rs2734897	Putamen basal ganglia	STAG3	0.872843	0.995769	22
chr7:100561944:A:G	rs2734897	Amygdala	LAMTOR4	0.647211	0.994129	5
chr7:100561944:A:G	rs2734897	Amygdala	LAMTOR4	0.598534	0.993176	5
chr7:100561944:A:G	rs2734897	Cerebellar hemisphere	PVRIG	0.656536	0.989501	10
chr7:100561944:A:G	rs2734897	Cerebellar hemisphere	PVRIG	0.72975	0.990493	10
chr7:100561944:A:G	rs2734897	Amygdala	PVRIG	0.647206	0.966983	14
chr7:100561944:A:G	rs2734897	Amygdala	PVRIG	0.602361	0.965833	14
chr7:100561944:A:G	rs2734897	Cerebellum	PVRIG	0.569983	0.988434	7
chr7:100561944:A:G	rs2734897	Cerebellum	PVRIG	0.59061	0.989444	7
chr7:100561944:A:G	rs2734897	Nucleus accumbens basal ganglia	AP4M1	0.626997	0.984915	5
chr7:100561944:A:G	rs2734897	Nucleus accumbens basal ganglia	AP4M1	0.71464	0.985699	5
chr7:100561944:A:G	rs2734897	Hippocampus	STAG3	0.599097	0.984675	20
chr7:100561944:A:G	rs2734897	Hippocampus	STAG3	0.65239	0.985551	20
chr7:100561944:A:G	rs2734897	Amygdala	STAG3	0.58252	0.966962	4
chr7:100561944:A:G	rs2734897	Amygdala	STAG3	0.647211	0.967196	4
chr7:100561944:A:G	rs2734897	Caudate basal ganglia	STAG3	0.87448	0.950741	20
chr7:100561944:A:G	rs2734897	Caudate basal ganglia	STAG3	0.830347	0.948737	20
chr7:100561944:A:G	rs2734897	Frontal cortex BA9	PVRIG	0.670313	0.920155	8
chr7:100561944:A:G	rs2734897	Frontal cortex BA9	PVRIG	0.713017	0.922624	8
chr7:100561944:A:G	rs2734897	Spinal cord cervical c-1	PVRIG	0.722137	0.873603	5
chr7:100561944:A:G	rs2734897	Spinal cord cervical c-1	PVRIG	0.757671	0.877729	5
chr7:100561944:A:G	rs2734897	Hypothalamus	STAG3	0.777901	0.905839	5
chr7:100561944:A:G	rs2734897	Hypothalamus	STAG3	0.814774	0.909673	5
chr7:100561944:A:G	rs2734897	Cortex	PVRIG	0.663936	0.879898	17
chr7:100561944:A:G	rs2734897	Cortex	PVRIG	0.730235	0.879495	17
chr7:100561944:A:G	rs2734897	Cerebellum	GPC2	0.766839	0.856388	10
chr7:100561944:A:G	rs2734897	Cerebellum	GPC2	0.808755	0.860897	10
chr7:100561944:A:G	rs2734897	Cortex	STAG3	0.719482	0.886628	29
chr7:100561944:A:G	rs2734897	Cortex	STAG3	0.781772	0.881708	29
chr7:100561944:A:G	rs2734897	Nucleus accumbens basal ganglia	PVRIG	0.762546	0.818603	6
chr7:100561944:A:G	rs2734897	Nucleus accumbens basal ganglia	PVRIG	0.795134	0.825482	6
chr7:100561944:A:G	rs2734897	Cortex	AZGP1	0.795519	0.808221	9
chr7:100561944:A:G	rs2734897	Cortex	AZGP1	0.851099	0.811659	9
chr7:100561944:A:G	rs2734897	Cerebellar hemisphere	AC073842.19	0.501388	0.814897	6
chr7:100561944:A:G	rs2734897	Cerebellar hemisphere	AC073842.19	0.541141	0.816853	6
chr7:100561944:A:G	rs2734897	Cerebellar hemisphere	AGFG2	0.630608	0.815126	8
chr7:100561944:A:G	rs2734897	Cerebellar hemisphere	AGFG2	0.702551	0.8127	8
chr7:100561944:A:G	rs2734897	Hypothalamus	RP4-604G5.1	0.591285	0.714123	7
chr7:100561944:A:G	rs2734897	Hypothalamus	RP4-604G5.1	0.645001	0.71453	7
chr7:100561944:A:G	rs2734897	Putamen basal ganglia	ZCWPW1	0.58781	0.786298	32
chr7:100561944:A:G	rs2734897	Cerebellum	CASTOR3	0.50236	0.815875	7
chr7:100561944:A:G	rs2734897	Cerebellum	CASTOR3	0.527913	0.821771	7
chr7:100561944:A:G	rs2734897	Hippocampus	PVRIG	0.703566	0.740225	5
chr7:100561944:A:G	rs2734897	Hippocampus	PVRIG	0.748794	0.74497	5
chr7:100561944:A:G	rs2734897	Anterior cingulate cortex BA24	PVRIG	0.701421	0.74057	11
chr7:100561944:A:G	rs2734897	Anterior cingulate cortex BA24	PVRIG	0.612525	0.748953	11
chr7:100561944:A:G	rs2734897	Frontal cortex BA9	GIGYF1	0.688533	0.747617	5
chr7:100561944:A:G	rs2734897	Frontal cortex BA9	GIGYF1	0.772709	0.742794	5
chr7:143410495:G:T	rs12703526	Frontal cortex BA9	TCAF1P1	1	0.901339	2
chr7:143410495:G:T	rs12703526	Frontal cortex BA9	TCAF1P1	0.610564	0.86908	2
chr7:54881563:A:G	rs74504435	Cortex	EGFR	0.516268	0.997056	60
chr7:54881563:A:G	rs74504435	Cerebellar hemisphere	EGFR	0.503163	0.996173	34
chr8:27354759:A:C	rs10109834	Anterior cingulate cortex BA24	STMN4	0.806742	0.83905	26
chr8:27354759:A:C	rs10109834	Anterior cingulate cortex BA24	STMN4	0.806738	0.809452	26
chr8:27354759:A:C	rs10109834	Anterior cingulate cortex BA24	STMN4	0.806738	0.773543	26
chr8:27354759:A:C	rs10109834	Putamen basal ganglia	STMN4	0.782913	0.734912	24
